# Integrating plasma, MRI, and cognitive biomarkers for personalized prediction of decline across cognitive domains

**DOI:** 10.1101/2024.12.31.24319830

**Authors:** Elaheh Moradi, Robert Dahnke, Vandad Imani, Christian Gaser, Alina Solomon, Jussi Tohka, the Alzheimer’s Disease Neuroimaging Initiative

## Abstract

**Background:** Plasma biomarkers are associated with cognitive performance and decline in Alzheimer’s disease, making them promising for early detection. This study investigates their predictive value, combined with non-invasive measures, for cognitive decline in non-demented individuals.

**Methods:** We developed a machine-learning approach incorporating plasma biomarkers (A***β***42/40, p-tau181, NfL), MRI, demographics, APOE4, and cognitive assessments. Various models were designed to predict decline rates across cognitive domains and assess their relevance in predicting dementia progression.

**Results:** Cross-validated correlations between predicted and actual cognitive decline rates were 0.50 for memory, 0.49 for language, 0.42 for executive function, and 0.44 for visuospatial ability. MRI showed greater predictive importance than plasma biomarkers. Among plasma biomarkers, NfL and p-tau181 outperformed A***β***42/40.

**Conclusion:** Plasma biomarkers, especially when combined with MRI, APOE4, and cognitive measures, have the potential to predict memory decline and assess conversion risk, even in cognitively unimpaired individuals.
