## Supplementary material for "Integrating plasma, MRI, and cognitive biomarkers for personalized prediction of decline across cognitive domains": Supplemenatry Materials: participants_RIDs.xlsx

### Sheet: Sheet1
cohort1	cohort2
2002	2010
2007	2018
2010	2022
2018	2027
2022	2036
2026	2042
2027	2052
2031	2055
2036	2061
2037	2063
2042	2068
2045	2072
2047	2073
2052	2074
2055	2077
2060	2079
2061	2083
2063	2087
2068	2093
2072	2100
2073	2109
2074	2116
2077	2119
2079	2121
2083	2130
2087	2142
2093	2146
2099	2148
2100	2150
2106	2153
2109	2164
2116	2167
2119	2187
2121	2190
2123	2200
2124	2201
2125	2213
2130	2216
2133	2225
2142	2233
2146	2234
2148	2238
2150	2239
2151	2248
2153	2249
2155	2263
2164	2264
2167	2301
2168	2304
2182	2307
2184	2315
2185	2332
2187	2347
2190	2363
2191	2367
2195	2373
2196	2374
2200	2378
2201	2380
2205	2389
2208	2390
2210	2391
2213	2392
2216	2394
2220	2398
2225	4003
2233	4004
2234	4005
2238	4007
2239	4012
2247	4015
2248	4018
2249	4026
2263	4028
2264	4032
2274	4035
2301	4036
2304	4041
2307	4042
2308	4050
2315	4057
2316	4060
2332	4061
2347	4063
2357	4067
2363	4071
2367	4072
2373	4073
2374	4075
2376	4076
2378	4082
2379	4084
2380	4086
2381	4090
2389	4100
2390	4103
2391	4114
2392	4115
2394	4119
2395	4120
2396	4121
2398	4122
2403	4125
2405	4127
2407	4128
4003	4133
4004	4143
4005	4146
4007	4148
4010	4149
4012	4158
4014	4162
4015	4164
4018	4168
4021	4169
4026	4170
4028	4173
4029	4176
4030	4177
4032	4179
4035	4184
4036	4187
4037	4189
4041	4197
4042	4198
4043	4200
4050	4202
4051	4203
4054	4205
4057	4206
4058	4208
4060	4210
4061	4213
4063	4214
4067	4218
4071	4220
4072	4226
4073	4234
4075	4235
4076	4237
4077	4240
4079	4243
4082	4244
4084	4250
4086	4254
4090	4262
4092	4266
4094	4268
4100	4269
4103	4270
4104	4271
4105	4272
4114	4275
4115	4276
4119	4277
4120	4278
4121	4279
4122	4285
4125	4287
4127	4288
4128	4290
4133	4291
4134	4292
4138	4293
4143	4294
4146	4299
4148	4300
4149	4301
4151	4302
4157	4308
4158	4310
4159	4320
4162	4331
4164	4332
4167	4335
4168	4339
4169	4343
4170	4346
4171	4350
4173	4351
4175	4354
4176	4357
4177	4360
4179	4363
4184	4365
4185	4367
4187	4369
4189	4371
4194	4381
4197	4382
4198	4384
4199	4386
4200	4390
4202	4391
4203	4392
4205	4393
4206	4394
4208	4395
4210	4396
4212	4401
4213	4404
4214	4405
4216	4414
4217	4419
4218	4422
4220	4424
4222	4427
4224	4428
4225	4429
4226	4430
4229	4431
4232	4434
4234	4443
4235	4444
4237	4445
4240	4447
4243	4448
4244	4453
4245	4455
4250	4462
4254	4464
4255	4465
4259	4466
4262	4467
4263	4468
4266	4469
4268	4476
4269	4482
4270	4485
4271	4488
4272	4489
4275	4491
4276	4496
4277	4499
4278	4502
4279	4503
4285	4505
4287	4506
4288	4510
4290	4513
4291	4515
4292	4516
4293	4520
4294	4522
4299	4531
4300	4536
4301	4538
4302	4542
4303	4545
4308	4547
4310	4552
4313	4556
4320	4557
4324	4560
4327	4562
4328	4566
4331	4578
4332	4580
4335	4582
4339	4584
4340	4585
4343	4587
4345	4594
4346	4595
4349	4598
4350	4604
4351	4607
4352	4611
4354	4612
4357	4613
4359	4616
4360	4621
4363	4623
4365	4624
4367	4626
4369	4630
4371	4631
4372	4637
4376	4643
4380	4644
4381	4645
4382	4646
4383	4653
4384	4654
4385	4659
4386	4661
4388	4674
4389	4678
4390	4689
4391	4706
4392	4713
4393	4714
4394	4715
4395	4722
4396	4723
4399	4736
4400	4739
4401	4741
4402	4744
4404	4750
4405	4762
4410	4765
4414	4767
4419	4780
4421	4782
4422	4784
4424	4785
4426	4795
4427	4796
4428	4805
4429	4806
4430	4807
4431	4813
4432	4815
4434	4816
4441	4817
4443	4823
4444	4835
4445	4849
4446	4855
4447	4858
4448	4862
4453	4868
4455	4871
4458	4874
4462	4885
4463	4925
4464	4929
4465	4941
4466	4944
4467	4945
4468	4947
4469	4960
4473	4966
4476	4974
4480	4986
4482	4987
4483	4989
4485	5004
4488	5007
4489	5023
4491	5031
4496	5047
4498	5083
4499	5091
4502	5097
4503	5102
4505	5113
4506	5121
4507	5124
4508	5127
4510	5130
4512	5135
4513	5140
4514	5142
4515	5153
4516	5154
4520	5157
4521	5169
4522	5175
4531	5176
4536	5177
4538	5185
4539	5193
4542	5194
4543	5197
4545	5199
4547	5200
4548	5202
4552	5203
4553	5213
4555	5219
4556	5222
4557	5228
4559	5234
4560	5236
4562	5237
4565	5242
4566	5258
4571	5259
4576	5263
4577	5265
4578	5266
4579	5269
4580	5272
4582	5277
4584	5280
4585	5283
4586	5285
4587	5289
4590	5290
4594	5292
4595	5296
4596
4597
4598
4599
4604
4607
4611
4612
4613
4614
4616
4620
4621
4623
4624
4626
4630
4631
4632
4635
4636
4637
4638
4643
4644
4645
4646
4649
4652
4653
4654
4659
4661
4674
4675
4678
4679
4680
4689
4706
4711
4712
4713
4714
4715
4720
4721
4722
4723
4729
4736
4739
4741
4742
4744
4746
4750
4757
4762
4764
4765
4767
4769
4777
4780
4782
4784
4785
4791
4795
4796
4799
4804
4805
4806
4807
4809
4813
4815
4816
4817
4823
4832
4835
4838
4842
4843
4844
4849
4855
4856
4857
4858
4862
4868
4869
4871
4872
4873
4874
4876
4877
4878
4883
4885
4888
4889
4891
4893
4896
4898
4900
4902
4919
4922
4925
4926
4928
4929
4936
4941
4944
4945
4947
4951
4952
4960
4966
4974
4985
4986
4987
4989
5000
5004
5007
5023
5031
5040
5047
5066
5075
5078
5079
5082
5083
5091
5093
5096
5097
5099
5100
5102
5109
5110
5113
5118
5121
5124
5126
5127
5130
5131
5132
5135
5137
5140
5141
5142
5153
5154
5157
5158
5159
5166
5167
5169
5170
5171
5175
5176
5177
5178
5185
5193
5194
5195
5197
5198
5199
5200
5202
5203
5213
5214
5219
5222
5227
5228
5230
5234
5236
5237
5242
5243
5244
5253
5256
5258
5259
5261
5263
5265
5266
5269
5271
5272
5273
5277
5278
5280
5282
5283
5285
5287
5288
5289
5290
5292
5294
5295
5296
